# Machine Learning Models for Osteoporosis Prediction: A Systematic Review and Meta-Analysis

**DOI:** 10.64898/2026.07.03.26357134

**Authors:** Filipe Ricardo Carvalho, Paulo Jorge Gavaia

**Author notes:** **Corresponding Author:** Filipe Ricardo Carvalho.

## Abstract

**Purpose:** The application of machine learning (ML) to osteoporosis prediction has expanded rapidly, yet no comprehensive meta-analysis has synthesized the discriminative performance of these models across all ML categories, data types, and validation strategies. This systematic review and meta-analysis aimed to evaluate the diagnostic and predictive accuracy of ML and deep learning models for osteoporosis prediction in adult populations.

**Methods:** Systematic searches of PubMed, Embase, Web of Science, and IEEE Xplore were conducted for studies published between January 2020 and February 2026. Studies developing, validating, or applying ML models for predicting osteoporosis, low bone mineral density, or osteoporotic fractures in adults were included. Methodological quality was assessed using the Prediction Model Risk of Bias Assessment Tool (PROBAST). Area under the receiver operating characteristic curve (AUC) values were pooled using random-effects meta-analysis with logit transformation. Subgroup analyses were performed by data type, ML category, external validation status, and population type. The review followed PRISMA 2020 guidelines.

**Results:** Thirty-three studies were included in the qualitative synthesis and 27 in the meta-analysis. The pooled AUC was 0.879 (95% CI: 0.853–0.901), with substantial heterogeneity (I² = 99.5%). Imaging-based models outperformed clinical data models (AUC = 0.905 vs. 0.872). Deep learning achieved the highest pooled AUC (0.909), followed by ensemble methods (0.874) and traditional ML (0.840). Externally validated models showed lower performance than internally validated ones (AUC = 0.868 vs. 0.897). PROBAST assessment rated 32 of 33 studies (97.0%) as low risk of bias, though this proportion should be interpreted cautiously given that PROBAST was designed for traditional prediction models and may not fully capture ML-specific sources of bias. Egger’s test indicated significant publication bias (p < 0.001). Explainable AI methods were employed in 60.6% of studies, identifying age, body weight, and alkaline phosphatase as the most frequent top predictive features.

**Conclusions:** Machine learning models demonstrate overall good discriminative performance for osteoporosis prediction, albeit with substantial heterogeneity across studies (I² = 99.5%), and show potential as complementary screening tools, particularly in settings with limited DXA access. Deep learning models applied to imaging data and ensemble methods using clinical variables achieved the strongest subgroup estimates. However, extreme heterogeneity, evidence of publication bias, and limited prospective validation warrant cautious interpretation of the pooled estimate. Future research should prioritise multi-centre external validation, standardised reporting following TRIPOD+AI guidelines, and prospective clinical trials to establish real-world clinical impact.

**Mini-Abstract:** This meta-analysis of 33 studies demonstrates that ML models achieve a pooled AUC of 0.879 for osteoporosis prediction, with imaging-based deep learning models reaching 0.905, supporting their potential as complementary screening tools to DXA and FRAX®.
