## Supplemental Data 2 for "Machine Learning Models for Osteoporosis Prediction: A Systematic Review and Meta-Analysis"

### Sheet: Updated PROBAST Final
PROBAST FINAL RESULTS — After Manual Validation
33 Studies (3 excluded during validation) | March 2026
	BEFORE Validation		AFTER Validation		Change
Total studies	36		33		-3 excluded
LOW risk	28 (77.8%)		32 (97.0%)		+4 reclassified
UNCLEAR risk	5 (13.9%)		1 (3.0%)		-4 resolved
HIGH risk	3 (8.3%)		0 (0.0%)		-3 excluded
STUDIES EXCLUDED DURING MANUAL VALIDATION
Study	Journal	Original Rating	Reason for Exclusion
Kumar et al. (2025)	Scientific Reports	HIGH	Animal model (mice/rats), not human clinical population. Predicts bone mineral apposition rate (BMAR), not clinical osteoporosis. Very small dataset (38-50 points) augmented with Gaussian noise.
Sugawara et al. (2026)	Bone	UNCLEAR → HIGH	Predicts expert pharmacological TREATMENT decisions, not osteoporosis diagnosis or risk. Outcome is subjective (specialist opinion), not an objective clinical endpoint.
Kok et al. (2024)	Scientific Reports	UNCLEAR → HIGH	Classifies osteoarthritis vs healthy cartilage using Raman spectroscopy. 'Healthy' control group actually has osteoporosis. Laboratory technique, not clinical osteoporosis prediction model.
STUDIES RECLASSIFIED DURING MANUAL VALIDATION (kept in review)
Study	Journal	Auto Rating	Manual Rating	Reason
Ho et al. (2025)	Bone	HIGH	LOW	Large dataset (10,351 pairs), DXA standard, GradCAM. Auto rating was too strict.
Yen et al. (2024)	Bone	HIGH	LOW	Large dataset (8,913 pairs), AUROC 0.939-0.947. Auto misclassified imaging input.
Huang et al. (2025)	BMC Med Inform Decis Mak	UNCLEAR	LOW	NHANES (n=13,133), 5-fold CV, SHAP, excellent methodology.
Yu et al. (2025)	Experimental Gerontology	UNCLEAR	LOW	External validation (n=128), 6 algorithms, SHAP, web calculator.

### Sheet: Manuscript Text
SUGGESTED TEXT FOR MANUSCRIPT
METHODS — Risk of Bias Assessment
Risk of bias was assessed using the Prediction model Risk Of Bias ASsessment Tool (PROBAST) across four domains: participants, predictors, outcome, and analysis. An initial automated PROBAST screening was performed on 36 unique studies, followed by manual validation of all studies classified as unclear or high risk of bias (n=8). During manual validation, three studies were excluded from the revi…
RESULTS — Risk of Bias
Of the 33 studies included in the final analysis, 32 (97.0%) were rated as having low risk of bias and 1 (3.0%) had unclear risk. No studies in the final sample were rated as high risk of bias. The predominant source of unclear risk was the analysis domain, specifically related to the absence of external validation. The high proportion of low-risk studies reflects the overall methodological quali…
RESULTS — Study Exclusions During Quality Assessment
Three studies were excluded during the PROBAST quality assessment phase. Kumar et al. (2025) was excluded because it used data from animal loading experiments (mice/rats) to predict bone mineral apposition rate, which does not constitute a clinical osteoporosis prediction model. Sugawara et al. (2026) was excluded because the prediction outcome was expert pharmacological treatment decisions rathe…
PRISMA Flow Diagram — Update
Update the PRISMA flow diagram to reflect: - Studies assessed for eligibility: 39 - Excluded during quality assessment: 3 (reasons: animal model n=1, treatment prediction n=1, osteoarthritis classification n=1) - Excluded as duplicates during PROBAST: 4 - Studies included in qualitative synthesis: 33 - Studies with low risk of bias: 32 (97.0%) - Studies with unclear risk of bias: 1 (3.0%)
